# DNA methylation patterns define subtypes of differentiated follicular cell-derived thyroid neoplasms: an unsupervised machine learning approach

**DOI:** 10.1101/2022.12.19.22283657

**Authors:** Vicente Rodrigues Marczyk, Mariana Recamonde-Mendoza, Ana Luiza Maia, Iuri Martin Goemann

## Abstract

Alterations in DNA methylation patterns are a frequent finding in cancer. Methylation aberrations can drive tumorigenic pathways and serve as potential biomarkers. The role of epigenetic alterations in thyroid cancer is still poorly understood Here, we analyzed methylome data of a total of 810 thyroid samples (n=256 for discovery and n=554 for validation), including benign and malignant follicular cell-derived thyroid neoplasms, as well as normal thyroid tissue. In the discovery phase, we employed an unsupervised machine-learning method to search for methylation patterns. We found evidence supporting the existence of three distinct methylation subtypes: a normal-like, a hypermethylated follicular-like, and a hypomethylated papillary-like cluster. Follicular adenomas, follicular carcinomas, oncocytic adenomas, oncocytic carcinomas, and NIFTP samples were grouped within the follicular-like cluster, indicating that these pathologies shared numerous epigenetic alterations, with a predominance of hypermethylation events. Conversely, classic papillary thyroid carcinomas (PTC) and tall cell PTC formed a separate subtype characterized by the predominance of hypomethylated positions. Interestingly, follicular variant papillary thyroid carcinomas (FVPTC) were as likely to be classified as follicular-like or PTC-like during the discovery phase, indicating a heterogeneous group likely to be formed by at least two distinct diseases. In the validation phase, we found that FVPTC with follicular-like methylation patterns were enriched for RAS mutations. In contrast, FVPTC with PTC-like methylation patterns were enriched for BRAF and RET alterations. Our data provide novel insights into the epigenetic alterations of thyroid tumors. Since the classification method relies on a fully unsupervised machine learning approach for subtype discovery, our results offer a robust background to support the classification of thyroid neoplasms based on methylation patterns.
