## Supplementary File 1 for "DNA methylation patterns define subtypes of differentiated follicular cell-derived thyroid neoplasms: an unsupervised machine learning approach"

### Sheet: SupplementaryFile1
chr	start	end	width	no.cpgs	min_smoothed_fdr	maxdiff	meandiff	overlapping.genes
chr5	131408121	131409637	1517	8	0	-0.423016214098504	-0.203574712490081	CSF2
chr12	6442526	6443282	757	6	0	-0.562523991579618	-0.28595139902361	TNFRSF1A
chr10	104194843	104196541	1699	8	0	-0.378600118136669	-0.245602101535775	MIR146B
chr6	30737007	30737455	449	4	0	-0.39994722142463	-0.350490671456835	HCG20
chr19	15375283	15375450	168	8	5.75136e-232	-0.302863592317135	-0.240657528143641	BRD4
chr7	45018658	45019965	1308	5	6.71498e-267	-0.341526871418328	-0.2730436186209	MYO1G
chr12	56111944	56115029	3086	8	3.86636e-253	-0.469416563053037	-0.215268219784532	RP11-644F5.10, BLOC1S1, RDH5
chr1	153581494	153581793	300	5	4.39058e-198	-0.327447105578671	-0.28878150604564	S100A16
chr21	36421467	36421955	489	6	2.284e-221	-0.406089005333259	-0.233852069770166	RUNX1
chr17	8056950	8057058	109	4	4.5762e-206	-0.43332145394462	-0.245982106481315	PER1, RP11-599B13.6
chr8	105351092	105352067	976	4	3.56001e-197	-0.377751979459717	-0.261257353078837	DCSTAMP, DPYS
chr14	32350324	32350428	105	2	1.88543e-225	-0.478195861106976	-0.407509077681324	NA
chr8	145022842	145023013	172	2	3.43253e-207	-0.418109718310654	-0.413299561344618	PLEC
chr20	35833182	35833240	59	4	8.7493e-172	-0.310009147491477	-0.226121778363463	RPN2
chr2	135149599	135149666	68	2	1.41919e-177	-0.296006145392473	-0.293088407334971	MGAT5
chr14	94431626	94432162	537	2	7.06844e-171	-0.446926883798789	-0.352425319756204	ASB2
chr1	223407010	223407095	86	2	5.159e-157	-0.40161668217337	-0.394509800690391	SUSD4
chr17	75830718	75830800	83	2	1.14856e-150	-0.51738863946194	-0.445287991910111	NA
chr3	52302150	52302402	253	3	2.41094e-130	-0.420257306204623	-0.417129364393607	WDR82, MIRLET7G
chr7	73508618	73508994	377	3	2.06151e-128	-0.266756251131189	-0.209779710815541	LIMK1
chr7	23387365	23388686	1322	5	1.85116e-139	-0.414767795226138	-0.203926118681771	IGF2BP3
chr5	131596064	131596602	539	2	1.56783e-155	-0.367040713301432	-0.36143604928529	PDLIM4, P4HA2
chr17	39216677	39216687	11	2	2.15103e-147	-0.383656929654939	-0.370486422133419	NA
chr2	98408958	98409392	435	7	1.10767e-110	-0.298867664883289	-0.21469583283556	TMEM131
chr3	190037695	190040375	2681	5	3.04367e-109	-0.402733744737439	-0.212351493978976	CLDN16, CLDN1
chr19	47735882	47736018	137	3	2.32561e-132	-0.400225541451302	-0.25444985818252	BBC3
chr1	155931629	155931763	135	2	1.79942e-133	-0.361358873989149	-0.306188967172715	ARHGEF2
chr15	72519739	72520804	1066	3	2.29197e-79	-0.365486840033995	-0.332117039025371	PKM
chr6	136915088	136915556	469	3	1.6951e-136	-0.485027282813336	-0.306121729386934	MAP3K5
chr1	223887946	223889141	1196	4	4.67451e-157	-0.42915036648228	-0.217386119671233	NA
chr8	133772657	133773099	443	5	9.26865e-104	-0.293724419999652	-0.206424731122887	TMEM71
chr7	48124396	48124921	526	2	6.97382e-132	-0.333877380843867	-0.291430330312676	NA
chr10	80516517	80516893	377	2	3.86113e-127	-0.374570210868106	-0.324723598952027	NA
chr17	1014352	1015100	749	2	5.23637e-111	-0.300443194168812	-0.299454962841902	ABR
chr15	99212332	99213144	813	3	1.11461e-105	-0.406944303215566	-0.263954289472572	IGF1R
chr19	18770726	18771327	602	3	2.70102e-118	-0.347383484933586	-0.252102146855226	KLHL26
chr12	104998182	104998531	350	2	1.03996e-121	-0.456333447801978	-0.364876273933065	CHST11
chr15	38422160	38422378	219	2	4.07484e-112	-0.437214219257746	-0.430830415312879	NA
chr2	97171137	97171449	313	4	1.42786e-100	-0.286208819994554	-0.203250278234561	NEURL3
chr8	26308815	26309176	362	2	2.21798e-136	-0.431658322889624	-0.29822219642428	BNIP3L
chr15	70767183	70767649	467	4	3.56937e-87	-0.3328957941062	-0.270675076723774	NA
chr19	18589848	18589894	47	2	5.82391e-101	-0.343015417593242	-0.33009603145728	ELL
chr5	92908988	92910534	1547	7	3.48857e-67	0.380543532984598	0.201492875036118	NR2F1-AS1
chr1	21661045	21661813	769	2	6.95581e-100	-0.354404172169183	-0.271394430888559	ECE1
chr1	234908226	234908514	289	3	3.94198e-90	-0.428050837213304	-0.21877808234074	NA
chr8	134545685	134546052	368	2	1.62536e-169	-0.442358819173585	-0.222493844656116	ST3GAL1
chr5	176816679	176816828	150	2	6.16974e-94	-0.341354870094055	-0.270490394919191	SLC34A1
chr5	92414263	92414398	136	2	1.96638e-92	-0.36560602496	-0.362807273562699	NA
chr14	22917797	22917809	13	2	2.57833e-93	-0.240360721425983	-0.212494237061334	AE000661.37
chr6	44230977	44231305	329	2	2.72056e-95	-0.251898762805634	-0.240954768984098	NFKBIE
chr15	92612836	92613280	445	2	1.57181e-98	-0.370677534931613	-0.335108596453004	SLCO3A1
chr4	38859706	38859770	65	3	2.67624e-83	-0.293178658234482	-0.223970559778387	NA
chr1	162343785	162343861	77	2	8.29346e-88	-0.354975417770059	-0.322062045419453	NOS1AP, RP11-565P22.6, C1orf226, C1orf111
chr5	141595654	141595696	43	2	5.06535e-96	-0.449420229971331	-0.31929574869922	NA
chr3	129321847	129322537	691	2	1.41606e-93	-0.421279872910346	-0.351897807476114	PLXND1
chr2	216708370	216708378	9	2	1.72646e-86	-0.310983735729146	-0.306085578254628	LINC00607
chr9	140330621	140331582	962	4	6.15398e-84	-0.358933758176453	-0.200195961056331	ENTPD8
chr17	2310278	2310856	579	2	6.8179e-144	-0.513476812530725	-0.27292291391974	METTL16, AC006435.1
chr6	36805317	36805384	68	2	4.29132e-82	-0.260353324431698	-0.239451962186297	CPNE5
chr1	2475961	2476749	789	2	7.10719e-109	-0.324765164719668	-0.228077750747174	NA
chr16	80061290	80061357	68	2	3.30794e-85	-0.477114158458881	-0.377327219640282	NA
chr15	77988506	77989284	779	4	7.29733e-63	-0.300868096300455	-0.205962901215051	LINGO1
chr3	185270308	185271312	1005	3	3.65105e-96	-0.385801912927607	-0.215694346285861	LIPH
chr1	9224003	9224198	196	2	2.43437e-80	-0.284651647569909	-0.274233276349003	NA
chr2	109949132	109950128	997	2	2.95393e-123	-0.46826546322324	-0.231763837647774	SH3RF3
chr19	41782099	41782183	85	3	1.83131e-68	-0.230229298505807	-0.215252698262934	HNRNPUL1
chr16	70793986	70794856	871	2	4.48469e-103	-0.429679866075403	-0.20155592873497	VAC14-AS1, VAC14
chr3	195603697	195604374	678	2	1.90601e-61	-0.330671409441521	-0.259748510193134	TNK2
chr19	50869138	50869332	195	2	2.75981e-76	-0.332247574970653	-0.28066672884169	NR1H2, CTB-191K22.6
chr9	130637464	130638259	796	2	3.30631e-90	-0.234376907071558	-0.208897270144831	AK1, RP11-203J24.9
chr13	113841719	113841799	81	2	1.80054e-72	-0.270353725237495	-0.206816355340683	PCID2
chr15	70785399	70786271	873	2	5.39519e-120	-0.45360809115587	-0.230709408189415	NA
chr11	19745293	19745484	192	2	1.3417e-69	-0.330137654459491	-0.28945824557449	NAV2
chr1	160783054	160783181	128	2	6.28666e-81	-0.383438211895627	-0.248400413392921	LY9
chr17	983522	984184	663	2	9.86507e-78	-0.373579457412601	-0.259484063581971	ABR
chr10	134385407	134385698	292	2	4.47632e-70	-0.308260394285089	-0.278798250461017	INPP5A
chr10	75666279	75666847	569	2	9.5856e-63	-0.272727186922941	-0.207728848749868	NA
chr8	23153699	23154691	993	2	3.37651e-106	-0.408597299080133	-0.202177675197589	R3HCC1
chr1	45803944	45804726	783	2	8.99002e-119	-0.405964029877754	-0.204649965862343	MUTYH
chr15	48665853	48666418	566	2	5.85906e-100	-0.371600398669146	-0.20793597383718	NA
chr5	1118670	1119025	356	3	3.78207e-67	-0.258795553522733	-0.205342950920027	NA
chr17	45699260	45699322	63	2	1.1714e-70	-0.361525829320331	-0.270333441366558	NPEPPS, RP11-580I16.2
chr8	10924633	10925210	578	2	2.2044e-68	-0.38789399728555	-0.290392382025677	XKR6
chr11	130026698	130026798	101	2	2.77516e-65	-0.264371812134047	-0.226161175811268	NA
chr10	6821048	6821184	137	2	8.9805e-63	-0.350710190054316	-0.33331559038937	NA
chr4	6992752	6993556	805	2	3.02606e-99	-0.428460422543823	-0.207468763013513	TBC1D14
chr14	90989532	90990086	555	2	1.25877e-97	-0.390191677206754	-0.212613262191657	NA
chr17	48970357	48971001	645	3	8.64813e-69	-0.441202070291962	-0.204464169291302	TOB1-AS1
chr19	1192342	1192499	158	2	1.52556e-66	-0.281995014397223	-0.227775818812849	STK11
chr10	128590997	128591800	804	2	2.28978e-86	-0.475157037783011	-0.257020118116732	NA
chr5	139036605	139037323	719	2	8.65978e-91	-0.480735115883732	-0.245084611284705	CXXC5
chr16	79692354	79692516	163	2	1.62774e-54	-0.299062089390589	-0.202591079588164	NA
chr17	16322482	16323481	1000	2	1.40816e-45	-0.285327436549376	-0.224655076284139	TRPV2
chr17	76397583	76397693	111	2	2.32334e-52	-0.224617667708469	-0.220494411319968	PGS1
chr12	66261320	66262214	895	2	9.56972e-45	-0.306746302331347	-0.263275846570683	HMGA2, RP11-366L20.2
chr7	73149356	73149619	264	2	5.77028e-59	-0.245360273796544	-0.230915419091169	LINC00035
chr17	74696737	74696872	136	3	1.0392e-47	-0.398044820669233	-0.229292876922383	MXRA7
chr5	167614881	167614990	110	2	4.49715e-50	0.362093449630484	0.327084578747853	TENM2
chr17	80745169	80745235	67	2	9.94905e-49	-0.327153408461696	-0.259526084651924	TBCD
chr6	106535425	106536036	612	2	1.34368e-71	-0.342740908193977	-0.233146678433417	PRDM1
chr13	112632730	112633175	446	2	9.41502e-54	-0.248496152528466	-0.226856358893573	NA
chr9	22005288	22005563	276	2	7.68244e-46	0.297012382117142	0.279263506503008	RP11-145E5.5, CDKN2B-AS1, CDKN2B
chr10	91091912	91093005	1094	3	7.84913e-42	-0.265763165559993	-0.214244559948374	IFIT3, LIPA
chr13	99223336	99223562	227	2	4.55866e-47	-0.25449685219626	-0.216889328816856	STK24
chr11	44590889	44591098	210	2	5.08038e-56	-0.366783958260774	-0.22837869757202	CD82
chr1	1280157	1281005	849	2	9.66851e-56	-0.286734164360638	-0.218054362360102	DVL1
chr21	35320596	35320667	72	2	3.97264e-44	-0.256656798900983	-0.231131170089878	LINC00649
chr10	7745191	7745454	264	2	9.21208e-50	-0.367649319190398	-0.230201786918066	ITIH2
chr19	41836950	41837123	174	3	1.7991e-40	0.290203897933409	0.219293539953138	TGFB1
chr5	131561058	131561292	235	2	6.23988e-44	-0.371100915027048	-0.229847133740063	P4HA2
chr2	234883171	234883862	692	2	2.83294e-44	-0.288140430911975	-0.21901404353589	TRPM8
chr1	236046939	236047034	96	2	4.54109e-36	-0.300100985964323	-0.205632315440827	LYST
chr10	13526193	13526236	44	2	3.54094e-35	-0.318072044075859	-0.289372871512535	BEND7
chr17	57918500	57918630	131	2	1.17919e-34	-0.210964962368266	-0.201687633113833	VMP1, MIR21
chr17	41024817	41025548	732	2	5.64611e-51	-0.321105393643758	-0.213630300289267	AOC4P
chr3	48310544	48310616	73	2	3.54629e-35	-0.282182205937763	-0.213670940528085	ZNF589
chr19	45279765	45279770	6	2	1.01823e-35	-0.275349359414287	-0.21250910861744	NA
chr11	58984446	58984544	99	2	7.83229e-34	-0.310003842029781	-0.231702620164237	NA
chr6	126066699	126067118	420	2	1.83744e-37	-0.319183719814326	-0.229252687429635	RP11-624M8.1
chr17	16189554	16190098	545	2	2.58228e-29	-0.259296251792645	-0.203734149493449	PIGL
chr7	129933014	129933646	633	2	3.04362e-46	-0.375102875402541	-0.210260444870023	CPA4
chr17	53800041	53800372	332	3	4.37596e-28	-0.244465147610718	-0.221955226746449	TMEM100
chr2	232265004	232265084	81	2	2.08677e-27	-0.249273905195885	-0.222121150329459	B3GNT7
chr1	44793580	44794158	579	2	2.49485e-32	-0.306372551533353	-0.2357991954702	ERI3
chr8	61088307	61088342	36	2	4.56199e-26	-0.208715182668634	-0.203238905244477	NA
chr16	67580610	67581437	828	2	1.02018e-36	0.389894396605146	0.209843623452836	FAM65A
chr11	70917159	70917283	125	2	1.50851e-25	0.246389437552222	0.238184558536319	SHANK2
chr4	37667583	37668528	946	2	7.98718e-34	-0.371818495837357	-0.200475669687986	RELL1
chr16	78539954	78540172	219	3	9.84707e-23	-0.273068708260753	-0.238003653266221	WWOX, RP11-264L1.4
chr3	13420826	13420961	136	2	3.05707e-20	-0.223859479448365	-0.200255493814325	NUP210
chr6	34984930	34984953	24	2	4.75201e-19	0.255957124008143	0.221791886651579	ANKS1A
chr2	232507774	232507842	69	2	1.29957e-18	-0.241315798712533	-0.236509071541052	NA
chr3	113933104	113933175	72	2	2.32571e-14	-0.227568633058777	-0.22737523297007	RP11-553L6.2
chr13	24079390	24079418	29	2	1.55918e-11	-0.223501251758424	-0.219789276346579	NA
chr10	121271746	121271840	95	2	2.01067e-08	0.286742271801283	0.260977860752863	RGS10
chr2	71823484	71823517	34	2	1.22339e-06	0.215164079194659	0.205130109847782	DYSF
