## Supplementary File 2 for "DNA methylation patterns define subtypes of differentiated follicular cell-derived thyroid neoplasms: an unsupervised machine learning approach"

### Sheet: SupplementaryFile2
chr	start	end	width	no.cpgs	min_smoothed_fdr	maxdiff	meandiff	overlapping.genes
chr14	24640947	24642317	1371	12	0	0.38486075440675	0.221637935964409	REC8
chr16	66612955	66613970	1016	12	4.79353e-291	0.37290130004088	0.217372831897784	CKLF-CMTM1, CMTM1, CMTM2, RP11-403P17.2
chr3	49459855	49460177	323	8	2.98202e-261	0.312544237355532	0.2239571901546	AMT
chr6	101846650	101848236	1587	18	4.69611e-153	0.292891268237913	0.212262531246675	GRIK2
chr15	75470777	75471218	442	5	1.22543e-172	0.293345981946352	0.236576046241902	NA
chr6	27106564	27107756	1193	8	7.0671e-115	0.368856372400771	0.23079740034317	HIST1H4I, HIST1H2BK
chr16	55364229	55366021	1793	8	4.67102e-84	0.280353556428811	0.209225545403228	IRX6, RP11-26L20.3
chr3	46618325	46618668	344	3	7.71141e-148	0.350453630012097	0.280902079856321	TDGF1, LRRC2
chr19	14089284	14090310	1027	4	1.82624e-123	0.296477219629047	0.257982533543507	RFX1
chr1	159893671	159893696	26	2	1.66211e-157	0.369427374385071	0.271265218033211	TAGLN2
chr19	1851750	1851995	246	3	4.68243e-127	0.302152036229657	0.259018403180164	NA
chr17	43037114	43037808	695	4	1.87937e-118	0.374103013092042	0.229426977873346	C1QL1
chr7	128809100	128809442	343	5	4.88769e-107	0.316621936183166	0.268675929568997	RP11-286H14.6
chr17	75473577	75473895	319	4	5.55777e-125	0.345720348628279	0.207998755762031	SEPT9
chr11	117069479	117070485	1007	7	3.73833e-100	0.29862515383288	0.201408801438089	TAGLN
chr18	44525710	44527971	2262	9	6.89073e-92	0.346539418563199	0.205544933236189	KATNAL2
chr1	223936343	223937196	854	6	1.02232e-94	0.300790362649877	0.206099661109064	CAPN2
chr12	112074044	112074158	115	3	9.89346e-89	0.272161454506599	0.265261774959423	NA
chr11	57194120	57195540	1421	5	4.68931e-81	0.361656691527058	0.204108509601138	SLC43A3
chr10	50649723	50650248	526	4	3.96371e-78	0.258516171781409	0.227083283346505	RP11-123B3.2
chr11	70917159	70917283	125	2	2.40356e-90	0.444860016908173	0.36944750918762	SHANK2
chr2	42328410	42329760	1351	5	2.43006e-82	0.329702871290568	0.201751660592705	NA
chr3	44063315	44063832	518	5	2.99654e-71	0.39011977608062	0.22364664901033	NA
chr18	13641529	13642414	886	5	1.50276e-67	0.31196133135584	0.208388895694908	LDLRAD4
chr15	70354647	70355664	1018	3	4.67884e-48	0.302641658712011	0.279042974539112	TLE3
chr22	42679444	42679804	361	3	1.28471e-84	0.374255329278794	0.24536847954609	TCF20
chr16	55361816	55363058	1243	5	2.18067e-61	0.301647348238997	0.22167407486658	IRX6, RP11-26L20.3
chr22	43040721	43041146	426	2	2.55935e-71	0.29717887260918	0.292995488768797	CYB5R3
chr1	9129487	9129648	162	3	1.33017e-64	0.253242852827923	0.218165876391115	SLC2A5
chr1	3600735	3600879	145	2	3.81868e-67	0.254611692152844	0.249011999360251	TP73
chr6	119669112	119669372	261	3	3.90106e-60	0.304056923802929	0.273921438700689	MAN1A1
chr17	33900674	33900679	6	2	2.31625e-63	-0.300759681388188	-0.280597938859449	RP11-1094M14.11, SNORD7
chr15	22442000	22442048	49	2	1.74675e-57	-0.255414637701142	-0.201485983980573	NA
chr6	27173574	27173991	418	5	1.44375e-47	0.245731442059938	0.208888409131787	NA
chr6	156919703	156919811	109	2	2.78683e-48	0.258925787161234	0.249477768663777	NA
chr11	12884884	12885131	248	2	1.49594e-46	0.261767371994399	0.249730673348057	TEAD1
chr5	167614881	167614990	110	2	8.31386e-46	0.311491432382783	0.288231281338019	TENM2
chr19	18539756	18540208	453	4	2.9766e-40	0.254427869629411	0.233548592215222	SSBP4
chr10	98939742	98939912	171	2	1.47642e-45	0.313685594011207	0.237882004641312	SLIT1, ARHGAP19-SLIT1
chr5	145236139	145236262	124	3	1.122e-39	0.267666454137138	0.21697461890694	NA
chr4	186508880	186509045	166	2	6.17691e-42	0.218902375216651	0.206422904321134	SORBS2
chr16	84918794	84918851	58	2	1.69465e-38	0.265620531598198	0.23731089999125	CRISPLD2
chr16	56696748	56697229	482	3	1.08954e-34	0.278440616596645	0.233442194463838	NA
chr12	117299348	117299508	161	2	6.2629e-36	0.302049472159897	0.229713879742183	HRK
chr2	54900910	54901055	146	3	1.43923e-29	0.257594312512309	0.208017884196216	NA
chr10	99798415	99798430	16	2	1.26181e-28	0.263255419215827	0.230476553622995	NA
chr19	46801557	46801672	116	3	6.24761e-31	0.301342350259093	0.219182837929866	HIF3A
chr19	50096610	50096876	267	3	9.9886e-26	0.343455734445165	0.215943621499436	PRR12
chr7	1099788	1100172	385	2	1.6296e-30	0.271526019747999	0.212590814885585	C7orf50
chr1	235105604	235105872	269	2	1.70647e-24	0.233049123647967	0.228138687578728	RP11-443B7.1
chr3	9904557	9904687	131	2	1.45377e-24	0.237287172466335	0.210706300307869	NA
chr19	40904691	40904851	161	2	1.45994e-21	0.256080452381479	0.24740896629672	PRX
chr10	28657270	28657329	60	2	7.40807e-19	0.268283645928279	0.224137833725931	NA
chr17	8129997	8130173	177	2	5.31435e-14	0.270779976437153	0.252639893047115	NA
chr11	34517541	34517699	159	2	5.70242e-13	0.228311524662008	0.213829831244172	ELF5
chr7	101579929	101579936	8	2	0.223836	0.202060459790341	0.201478926057586	CUX1
chr4	169799087	169799308	222	2	4.92097	0.250040799375816	0.231868787899821	PALLD, CBR4
